# Serological surveillance of SARS-CoV-2: Six-month trends and antibody response in a cohort of public health workers

**DOI:** 10.1101/2020.10.21.20216689

**Authors:** Ross J Harris, Heather J Whitaker, Nick J Andrews, Felicity Aiano, Zahin Amin-Chowdhury, Jessica Flood, Ray Borrow, Ezra Linley, Shazaad Ahmad, Lorraine Stapley, Bassam Hallis, Gayatri Amirthalingam, Katja Höschler, Ben Parker, Alex Horsley, Timothy J G Brooks, Kevin E Brown, Mary E Ramsay, Shamez N Ladhani

## Abstract

**Background:** Antibody waning after SARS-CoV-2 infection may result in reduction in long-term immunity following natural infection and vaccination, and is therefore a major public health issue. We undertook prospective serosurveillance in a large cohort of healthy adults from the start of the epidemic in England.

**Methods:** Clinical and non-clinical healthcare workers were recruited across three English regions and tested monthly from March to November 2020 for SARS-CoV-2 spike (S) protein and nucleoprotein (N) antibodies using five different immunoassays. In positive individuals, antibody responses and long-term trends were modelled using mixed effects regression.

**Findings:** In total, 2246 individuals attended 12,247 visits and 264 were seropositive in ≥2 assays. Most seroconversions occurred between March and April 2020. The assays showed >85% agreement for ever-positivity, although this changed markedly over time. Antibodies were detected earlier with Abbott (N) but declined rapidly thereafter. With the EuroImmun (S) and receptor-binding domain (RBD) assays, responses increased for 4 weeks then fell until week 12-16 before stabilising. For Roche (N), responses increased until 8 weeks, stabilised, then declined, but most remained above the positive threshold. For Roche (S), responses continued to climb over the full 24 weeks, with no sero-reversions. Predicted proportions sero-reverting after 52 weeks were 100% for Abbott, 59% (95% credible interval 50-68%) Euroimmun, 41% (30-52%) RBD, 10% (8-14%) Roche (N) <2% Roche (S).

**Interpretation:** Trends in SARS-CoV-2 antibodies following infection are highly dependent on the assay used. Ongoing serosurveillance using multiple assays is critical for monitoring the course and long-term progression of SARS-CoV-2 antibodies.
