## Supplementary material for "Serological surveillance of SARS-CoV-2: Six-month trends and antibody response in a cohort of public health workers": Table S1. Full seroprevalence results by site over time for 4 assays

### Sheet: Sheet1
Site	Month	Date range	Pos/N	% pos (95% CI)	- -	- +	+ -	+ +	Seroconversion rate (- to +)		Sero-reversion rate (+ to -)
Abbott
1. London	March	23 Mar - 31 Mar	14/322	4.3% (2.4-7.2%)
	April	01 Apr - 30 Apr	31/315	9.8% (6.8-13.7%)	134	12	1	2	12/146	8.2% (4.3-13.9%)
	May	01 May - 28 May	52/416	12.5% (9.5-16.1%)	331	13	0	33	13/344	3.8% (2.0-6.4%)	0/33	0.0% (0.0-10.6%)
	June	01 Jun - 29 Jun	49/445	11.0% (8.3-14.3%)	386	6	2	40	6/392	1.5% (0.6-3.3%)	2/42	4.8% (0.6-16.2%)
	July	02 Jul - 29 Jul	33/314	10.5% (7.3-14.4%)	271	1	8	32	1/272	0.4% (0.0-2.0%)	8/40	20.0% (9.1-35.6%)
	August	03 Aug - 27 Aug	18/254	7.1% (4.3-11.0%)	228	1	7	17	1/229	0.4% (0.0-2.4%)	7/24	29.2% (12.6-51.1%)
	September	01 Sep - 29 Sep	18/158	11.4% (6.9-17.4%)	135	3	4	15	3/138	2.2% (0.5-6.2%)	4/19	21.1% (6.1-45.6%)
	October	01 Oct - 28 Oct	14/227	6.2% (3.4-10.1%)	207	1	5	13	1/208	0.5% (0.0-2.6%)	5/18	27.8% (9.7-53.5%)
	November	03 Nov - 05 Nov	3/78	3.8% (0.8-10.8%)	72	0	3	3	0/72	0.0% (0.0-5.0%)	3/6	50.0% (11.8-88.2%)
2. Manchester	March	27 Mar - 31 Mar	3/94	3.2% (0.7-9.0%)
	April	01 Apr - 30 Apr	34/635	5.4% (3.7-7.4%)	128	5	0	3	5/133	3.8% (1.2-8.6%)
	May	01 May - 29 May	47/559	8.4% (6.2-11.0%)	511	14	0	33	14/525	2.7% (1.5-4.4%)	0/33	0.0% (0.0-10.6%)
	June	01 Jun - 30 Jun	49/560	8.8% (6.5-11.4%)	509	2	2	47	2/511	0.4% (0.0-1.4%)	2/49	4.1% (0.5-14.0%)
	July	01 Jul - 31 Jul	34/507	6.7% (4.7-9.2%)	467	2	5	32	2/469	0.4% (0.1-1.5%)	5/37	13.5% (4.5-28.8%)
	August	04 Aug - 28 Aug	23/369	6.2% (4.0-9.2%)	343	1	3	22	1/344	0.3% (0.0-1.6%)	3/25	12.0% (2.5-31.2%)
	September	01 Sep - 09 Sep	9/130	6.9% (3.2-12.7%)	118	0	3	9	0/118	0.0% (0.0-3.1%)	3/12	25.0% (5.5-57.2%)
3. Porton	July	01 Jul - 31 Jul	1/31	3.2% (0.1-16.7%)
	August	01 Aug - 20 Aug	10/460	2.2% (1.0-4.0%)	17	0	0	1	0/17	0.0% (0.0-19.5%)
	September	06 Sep - 16 Sep	8/398	2.0% (0.9-3.9%)	364	0	0	8	0/364	0.0% (0.0-1.0%)	0/8	0.0% (0.0-36.9%)
4. Wythenshawe	April	03 Apr - 30 Apr	99/590	16.8% (13.9-20.0%)
	May	01 May - 29 May	119/574	20.7% (17.5-24.3%)	445	26	2	93	26/471	5.5% (3.6-8.0%)	2/95	2.1% (0.3-7.4%)
	June	01 Jun - 30 Jun	135/650	20.8% (17.7-24.1%)	506	8	9	127	8/514	1.6% (0.7-3.0%)	9/136	6.6% (3.1-12.2%)
	July	01 Jul - 30 Jul	118/594	19.9% (16.7-23.3%)	467	3	8	115	3/470	0.6% (0.1-1.9%)	8/123	6.5% (2.8-12.4%)
	August	03 Aug - 28 Aug	72/430	16.7% (13.3-20.6%)	351	0	7	72	0/351	0.0% (0.0-1.0%)	7/79	8.9% (3.6-17.4%)
	September	01 Sep - 30 Sep	61/260	23.5% (18.4-29.1%)	186	1	11	60	1/187	0.5% (0.0-2.9%)	11/71	15.5% (8.0-26.0%)
	October	01 Oct - 29 Oct	28/139	20.1% (13.8-27.8%)	99	5	12	22	5/104	4.8% (1.6-10.9%)	12/34	35.3% (19.7-53.5%)
	November	03 Nov - 06 Nov	3/57	5.3% (1.1-14.6%)	46	1	8	2	17168	2.1% (0.1-11.3%)	8/10	80.0% (44.4-97.5%)
Roche N
1. London	March	23 Mar - 31 Mar	8/321	2.5% (1.1-4.9%)
	April	01 Apr - 30 Apr	27/314	8.6% (5.7-12.3%)	134	13	0	1	13/147	8.8% (4.8-14.6%)
	May	01 May - 28 May	51/417	12.2% (9.2-15.8%)	334	19	0	25	19/353	5.4% (3.3-8.3%)	0/25	0.0% (0.0-13.7%)
	June	01 Jun - 29 Jun	47/439	10.7% (8.0-14.0%)	382	4	2	40	4/386	1.0% (0.3-2.6%)	2/42	4.8% (0.6-16.2%)
	July	02 Jul - 29 Jul	36/316	11.4% (8.1-15.4%)	270	1	4	35	1/271	0.4% (0.0-2.0%)	4/39	10.3% (2.9-24.2%)
	August	03 Aug - 27 Aug	24/256	9.4% (6.1-13.6%)	231	0	1	24	0/231	0.0% (0.0-1.6%)	1/25	4.0% (0.1-20.4%)
	September	01 Sep - 29 Sep	22/158	13.9% (8.9-20.3%)	136	3	0	19	3/139	2.2% (0.4-6.2%)	0/19	0.0% (0.0-17.6%)
	October	01 Oct - 28 Oct	5/57	8.8% (2.9-19.3%)	51	0	0	5	0/51	0.0% (0.0-7.0%)	0/5	0.0% (0.0-52.2%)
2. Manchester	March	27 Mar - 31 Mar	2/94	2.1% (0.3-7.5%)
	April	01 Apr - 30 Apr	29/635	4.6% (3.1-6.5%)	129	5	0	2	5/134	3.7% (1.2-8.5%)
	May	01 May - 29 May	40/558	7.2% (5.2-9.6%)	515	14	1	26	14/529	2.6% (1.5-4.4%)	1/27	3.7% (0.1-19.0%)
	June	01 Jun - 30 Jun	47/559	8.4% (6.2-11.0%)	512	2	0	45	2/514	0.4% (0.0-1.4%)	0/45	0.0% (0.0-7.9%)
	July	01 Jul - 31 Jul	28/424	6.6% (4.4-9.4%)	394	3	0	25	3/397	0.8% (0.2-2.2%)	0/25	0.0% (0.0-13.7%)
	August	04 Aug - 28 Aug	30/369	8.1% (5.6-11.4%)	282	2	0	22	2/284	0.7% (0.1-2.5%)	0/22	0.0% (0.0-15.4%)
	September	01 Sep - 09 Sep	12/130	9.2% (4.9-15.6%)	114	0	0	12	0/114	0.0% (0.0-3.2%)	0/12	0.0% (0.0-26.5%)
3. Porton	April	17 Apr - 30 Apr	7/349	2.0% (0.8-4.1%)	1	0	0	0
	May	01 May - 28 May	8/570	1.4% (0.6-2.7%)	397	1	0	6	1/398	0.3% (0.0-1.4%)	0/6	0.0% (0.0-45.9%)
	June	16 Jun - 30 Jun	9/489	1.8% (0.8-3.5%)	478	0	0	9	0/478	0.0% (0.0-0.8%)	0/9	0.0% (0.0-33.6%)
	July	01 Jul - 31 Jul	8/493	1.6% (0.7-3.2%)	484	0	1	8	0/484	0.0% (0.0-0.8%)	1/9	11.1% (0.3-48.2%)
	August	01 Aug - 20 Aug	8/460	1.7% (0.8-3.4%)	452	0	0	8	0/452	0.0% (0.0-0.8%)	0/8	0.0% (0.0-36.9%)
	September	06 Sep - 16 Sep	7/399	1.8% (0.7-3.6%)	392	0	0	7	0/392	0.0% (0.0-0.9%)	0/7	0.0% (0.0-41.0%)
	October	13 Oct - 22 Oct	7/411	1.7% (0.7-3.5%)	404	0	0	7	0/404	0.0% (0.0-0.9%)	0/7	0.0% (0.0-41.0%)
4. Wythenshawe	April	03 Apr - 30 Apr	87/596	14.6% (11.9-17.7%)
	May	01 May - 29 May	110/573	19.2% (16.1-22.7%)	458	28	3	82	28/486	5.8% (3.9-8.2%)	3/85	3.5% (0.7-10.0%)
	June	01 Jun - 30 Jun	135/650	20.8% (17.7-24.1%)	513	11	1	124	11/524	2.1% (1.1-3.7%)	1/125	0.8% (0.0-4.4%)
	July	01 Jul - 30 Jul	112/521	21.5% (18.0-25.3%)	394	5	0	105	5/399	1.3% (0.4-2.9%)	0/105	0.0% (0.0-3.5%)
	August	03 Aug - 28 Aug	86/428	20.1% (16.4-24.2%)	310	0	1	74	0/310	0.0% (0.0-1.2%)	1/75	1.3% (0.0-7.2%)
	September	01 Sep - 30 Sep	83/259	32.0% (26.4-38.1%)	170	1	1	82	1/171	0.6% (0.0-3.2%)	1/83	1.2% (0.0-6.5%)
	October	01 Oct - 29 Oct	19/21	90.5% (69.6-98.8%)	2	0	0	19			0/19	0.0% (0.0-17.6%)
Roche S
1. London	March	23 Mar - 31 Mar	7/320	2.2% (0.9-4.5%)
	April	01 Apr - 30 Apr	31/314	9.9% (6.8-13.7%)	133	12	0	2	12/145	8.3% (4.3-14.0%)
	May	01 May - 28 May	50/417	12.0% (9.0-15.5%)	335	17	0	26	17/352	4.8% (2.8-7.6%)	0/26	0.0% (0.0-13.2%)
	June	01 Jun - 29 Jun	44/437	10.1% (7.4-13.3%)	384	2	1	39	2/386	0.5% (0.1-1.9%)	1/40	2.5% (0.1-13.2%)
	July	02 Jul - 29 Jul	35/314	11.1% (7.9-15.2%)	269	1	4	33	1/270	0.4% (0.0-2.0%)	4/37	10.8% (3.0-25.4%)
	August	03 Aug - 27 Aug	23/254	9.1% (5.8-13.3%)	228	0	1	23	0/228	0.0% (0.0-1.6%)	1/24	4.2% (0.1-21.1%)
	September	01 Sep - 29 Sep	22/158	13.9% (8.9-20.3%)	136	3	0	19	3/139	2.2% (0.4-6.2%)	0/19	0.0% (0.0-17.6%)
	October	01 Oct - 28 Oct	5/57	8.8% (2.9-19.3%)	51	0	0	5	0/51	0.0% (0.0-7.0%)	0/5	0.0% (0.0-52.2%)
2. Manchester	March	27 Mar - 31 Mar	1/94	1.1% (0.0-5.8%)
	April	01 Apr - 30 Apr	31/635	4.9% (3.3-6.9%)	129	6	0	1	6/135	4.4% (1.6-9.4%)
	May	01 May - 29 May	40/558	7.2% (5.2-9.6%)	516	11	0	29	11/527	2.1% (1.0-3.7%)	0/29	0.0% (0.0-11.9%)
	June	01 Jun - 30 Jun	49/531	9.2% (6.9-12.0%)	482	7	0	42	7/489	1.4% (0.6-2.9%)	0/42	0.0% (0.0-8.4%)
	July	01 Jul - 31 Jul	28/424	6.6% (4.4-9.4%)	384	2	3	26	2/386	0.5% (0.1-1.9%)	3/29	10.3% (2.2-27.4%)
	August	04 Aug - 28 Aug	30/368	8.2% (5.6-11.4%)	278	1	1	22	1/279	0.4% (0.0-2.0%)	1/23	4.3% (0.1-21.9%)
	September	01 Sep - 09 Sep	12/130	9.2% (4.9-15.6%)	114	0	0	12	0/114	0.0% (0.0-3.2%)	0/12	0.0% (0.0-26.5%)
3. Porton	April	17 Apr - 30 Apr	6/349	1.7% (0.6-3.7%)	1	0	0	0
	May	01 May - 28 May	6/570	1.1% (0.4-2.3%)	399	0	0	5	0/399	0.0% (0.0-0.9%)	0/5	0.0% (0.0-52.2%)
	June	16 Jun - 30 Jun	7/489	1.4% (0.6-2.9%)	480	0	0	7	0/480	0.0% (0.0-0.8%)	0/7	0.0% (0.0-41.0%)
	July	01 Jul - 31 Jul	6/376	1.6% (0.6-3.4%)	370	0	0	6	0/370	0.0% (0.0-1.0%)	0/6	0.0% (0.0-45.9%)
	August	01 Aug - 20 Aug	6/387	1.6% (0.6-3.3%)	288	0	0	4	0/288	0.0% (0.0-1.3%)
	September	06 Sep - 16 Sep	5/399	1.3% (0.4-2.9%)	326	0	0	4	0/326	0.0% (0.0-1.1%)
	October	13 Oct - 22 Oct	6/411	1.5% (0.5-3.2%)	401	0	0	6	0/401	0.0% (0.0-0.9%)	0/6	0.0% (0.0-45.9%)
4. Wythenshawe	April	03 Apr - 30 Apr	88/596	14.8% (12.0-17.9%)
	May	01 May - 29 May	118/573	20.6% (17.4-24.1%)	453	33	0	85	33/486	6.8% (4.7-9.4%)	0/85	0.0% (0.0-4.2%)
	June	01 Jun - 30 Jun	135/592	22.8% (19.5-26.4%)	456	12	0	123	12/468	2.6% (1.3-4.4%)	0/123	0.0% (0.0-3.0%)
	July	01 Jul - 30 Jul	113/520	21.7% (18.3-25.5%)	353	0	2	103	0/353	0.0% (0.0-1.0%)	2/105	1.9% (0.2-6.7%)
	August	03 Aug - 28 Aug	88/427	20.6% (16.9-24.8%)	304	0	0	73	0/304	0.0% (0.0-1.2%)	0/73	0.0% (0.0-4.9%)
	September	01 Sep - 30 Sep	88/260	33.8% (28.1-39.9%)	164	1	0	87	1/165	0.6% (0.0-3.3%)	0/87	0.0% (0.0-4.2%)
	October	01 Oct - 29 Oct	21/21	100.0% (83.9-100.0%)	0	0	0	21			0/21	0.0% (0.0-16.1%)
EuroImmun
1. London	March	23 Mar - 31 Mar	9/322	2.8% (1.3-5.2%)
	April	01 Apr - 30 Apr	31/315	9.8% (6.8-13.7%)	133	13	0	3	13/146	8.9% (4.8-14.7%)
	May	01 May - 28 May	51/415	12.3% (9.3-15.8%)	329	19	3	25	19/348	5.5% (3.3-8.4%)	3/28	10.7% (2.3-28.2%)
	June	01 Jun - 29 Jun	45/446	10.1% (7.5-13.3%)	390	3	3	39	3/393	0.8% (0.2-2.2%)	3/42	7.1% (1.5-19.5%)
	July	02 Jul - 29 Jul	32/315	10.2% (7.1-14.0%)	276	0	6	32	0/276	0.0% (0.0-1.3%)	6/38	15.8% (6.0-31.3%)
	August	03 Aug - 27 Aug	19/257	7.4% (4.5-11.3%)	231	1	6	18	1/232	0.4% (0.0-2.4%)	6/24	25.0% (9.8-46.7%)
	September	01 Sep - 29 Sep	19/158	12.0% (7.4-18.1%)	137	2	2	17	2/139	1.4% (0.2-5.1%)	2/19	10.5% (1.3-33.1%)
	October	01 Oct - 28 Oct	17/225	7.6% (4.5-11.8%)	203	2	5	15	2/205	1.0% (0.1-3.5%)	5/20	25.0% (8.7-49.1%)
	November	03 Nov - 05 Nov	1977-08-01	10.4% (4.6-19.4%)	66	0	2	7	0/66	0.0% (0.0-5.4%)	2/9	22.2% (2.8-60.0%)
2. Manchester	March	27 Mar - 31 Mar	1994-01-01	1.1% (0.0-5.8%)
	April	01 Apr - 30 Apr	27/633	4.3% (2.8-6.1%)	126	6	1	1	6/132	4.5% (1.7-9.6%)
	May	01 May - 29 May	35/559	6.3% (4.4-8.6%)	521	12	1	23	12/533	2.3% (1.2-3.9%)	1/24	4.2% (0.1-21.1%)
	June	01 Jun - 30 Jun	39/561	7.0% (5.0-9.4%)	520	3	2	36	3/523	0.6% (0.1-1.7%)	2/38	5.3% (0.6-17.7%)
	July	01 Jul - 31 Jul	29/507	5.7% (3.9-8.1%)	476	0	2	28	0/476	0.0% (0.0-0.8%)	2/30	6.7% (0.8-22.1%)
	August	04 Aug - 28 Aug	19/369	5.1% (3.1-7.9%)	347	2	3	17	2/349	0.6% (0.1-2.1%)	3/20	15.0% (3.2-37.9%)
	September	01 Sep - 09 Sep	8/130	6.2% (2.7-11.8%)	121	0	1	8	0/121	0.0% (0.0-3.0%)	1/9	11.1% (0.3-48.2%)
3. Porton	April	17 Apr - 30 Apr	5/349	1.4% (0.5-3.3%)	1	0	0	0
	May	01 May - 28 May	9/569	1.6% (0.7-3.0%)	394	3	1	5	3/397	0.8% (0.2-2.2%)	1/6	16.7% (0.4-64.1%)
	June	16 Jun - 30 Jun	6/489	1.2% (0.5-2.7%)	477	1	3	5	1/478	0.2% (0.0-1.2%)	3/8	37.5% (8.5-75.5%)
	July	01 Jul - 31 Jul	6/493	1.2% (0.4-2.6%)	486	1	1	5	1/487	0.2% (0.0-1.1%)	1/6	16.7% (0.4-64.1%)
	August	01 Aug - 20 Aug	3/460	0.7% (0.1-1.9%)	454	0	3	3	0/454	0.0% (0.0-0.8%)	3/6	50.0% (11.8-88.2%)
	September	06 Sep - 16 Sep	4/399	1.0% (0.3-2.5%)	395	1	0	3	1/396	0.3% (0.0-1.4%)
	October	13 Oct - 22 Oct	3/412	0.7% (0.2-2.1%)	409	0	0	3	0/409	0.0% (0.0-0.9%)
	November	10 Nov - 18 Nov	6/377	1.6% (0.6-3.4%)	371	3	0	3	3/374	0.8% (0.2-2.3%)
4. Wythenshawe	April	03 Apr - 30 Apr	70/596	11.7% (9.3-14.6%)
	May	01 May - 29 May	102/574	17.8% (14.7-21.1%)	465	40	5	62	40/505	7.9% (5.7-10.6%)	5/67	7.5% (2.5-16.6%)
	June	01 Jun - 30 Jun	121/651	18.6% (15.7-21.8%)	524	11	6	110	11/535	2.1% (1.0-3.6%)	6/116	5.2% (1.9-10.9%)
	July	01 Jul - 30 Jul	103/593	17.4% (14.4-20.7%)	481	6	9	97	6/487	1.2% (0.5-2.7%)	9/106	8.5% (4.0-15.5%)
	August	03 Aug - 28 Aug	67/430	15.6% (12.3-19.4%)	353	3	10	64	3/356	0.8% (0.2-2.4%)	10/74	13.5% (6.7-23.5%)
	September	01 Sep - 30 Sep	64/260	24.6% (19.5-30.3%)	190	4	5	60	4/194	2.1% (0.6-5.2%)	5/65	7.7% (2.5-17.0%)
	October	01 Oct - 29 Oct	31/139	22.3% (15.7-30.1%)	103	4	5	26	4/107	3.7% (1.0-9.3%)	5/31	16.1% (5.5-33.7%)
	November	03 Nov - 06 Nov	1957-10-01	17.5% (8.7-29.9%)	46	2	1	8	17564	4.2% (0.5-14.3%)	1/9	11.1% (0.3-48.2%)
